# Framework for precision medicine in focal segmental glomerulosclerosis: Translation of sparsentan-responsive genes in a rat model to kidney disease associated proteins in biofluids

**DOI:** 10.1101/2025.02.26.25322958

**Authors:** Sean Eddy, Viji Nair, John Hartman, Damian Fermin, Felix Eichinger, Bradley Godfrey, Wenjun Ju, Jeffrey B Hodgin, Laura H. Mariani, Patricia W. Bedard, Celia P. Jenkinson, Bruce Hendry, Radko Komers, Jula Inrig, Matthias Kretzler, Nephrotic Syndrome Study Network (NEPTUNE)

## Abstract

Sparsentan, a dual endothelin receptor A inhibitor and angiotensin blocker, reduced proteinuria in patients with focal segmental glomerulosclerosis (FSGS) in Phase II and Phase III studies. However, the estimated glomerular filtration rate (eGFR) endpoint was not achieved, partially attributed to disease heterogeneity among participants. Sparsentan reversed the molecular fingerprint in kidneys of an adriamycin-challenged rat model of chronic kidney disease, consistent with the phenotypic data. Transcriptomic profiles from this model were used to identify differentially expressed genes, 388 of which had reversed directionality, and networks responsive to sparsentan. These included disease networks relevant to FSGS, including suppression of cytokine signaling, immune and inflammatory pathways as well as inhibition of networks downstream of endothelin and angiotensin activation. Human orthologs of genes upregulated and reversed by sparsentan in the rat model were elevated in glomerular (p<0.001) and tubulointerstitial (p<0.0001) profiles of participants with FSGS in the Nephrotic Syndrome Study Network (NEPTUNE) compared to healthy living donors, pointing to a likely anti-inflammatory action of sparsentan on kidneys. The gene signature in both compartments was negatively correlated with eGFR (p<0.005) and positively correlated with UPCR (p<0.005) and the response profile was elevated in a molecular subgroup of patients with greater disease severity. Several urine proteins were associated with the sparsentan response score highlighting opportunities for the development of non-invasive surrogates of sparsentan response to enable a precision medicine approach for treatment with dual endothelin angiotensin receptor antagonists.

**Translational Statement:** Cross-species mapping of sparsentan response in rat and human studies identified similar networks which were elevated in a subset of people with more severe focal segmental glomerulosclerosis (FSGS) providing the basis for implementing precision medicine in for sparsentan treatment.
