## Supplementary Table S1 for "Framework for precision medicine in focal segmental glomerulosclerosis: Translation of sparsentan-responsive genes in a rat model to kidney disease associated proteins in biofluids"

### Sheet: SupplementaryTable1
Supplementary Table S1. Rat-human ortholog mapping. To identity genes used to generate the sparsentan activity score in transcriptomes from kidneys of patients with FSGS in the NEPTUNE cohort.
Ensembl_id	ADR-Veh_Sham_log2FoldChange	padj	ADR.Spa60_ADR.Veh_log2FoldChange	ADR.Spa60_ADR.Veh_padj	Human_ortholog	HUGO
ENSRNOG00000004470	5.79996	2.32699E-05	-2.95142	0.0189238	ENSG00000162892	IL24
ENSRNOG00000014117	1.65856	0.00682178	-1.93555	0.00118556	ENSG00000100292	HMOX1
ENSRNOG00000007243	5.8129	6.35775E-12	-1.88045	0.0482521	ENSG00000113249	HAVCR1
ENSRNOG00000012094	3.03541	7.57402E-07	-1.75366	0.00549256	ENSG00000119681	LTBP2
ENSRNOG00000031536	2.01772	0.00611649	-1.72184	0.0247737	ENSG00000101463	SYNDIG1
ENSRNOG00000009073	1.90677	0.0220414	-1.71768	0.0478838	ENSG00000159173	TNNI1
ENSRNOG00000020030	2.82297	4.39725E-05	-1.70915	0.0184935	ENSG00000006016	CRLF1
ENSRNOG00000017149	1.97515	0.000481942	-1.68383	0.00223477	ENSG00000159784	FAM131B
ENSRNOG00000020136	1.95373	0.000539832	-1.66298	0.00238661	ENSG00000092295	TGM1
ENSRNOG00000016760	3.34324	1.54394E-06	-1.65934	0.0168441	ENSG00000168676	KCTD19
ENSRNOG00000007256	2.51434	0.000889713	-1.64778	0.0323869	ENSG00000123119	NECAB1
ENSRNOG00000030729	3.58165	1.32411E-08	-1.61236	0.0197897	ENSG00000244731	C4A
ENSRNOG00000021256	3.51849	1.73708E-07	-1.56249	0.0304521	ENSG00000171873	ADRA1D
ENSRNOG00000047657	3.24568	4.48507E-07	-1.55058	0.0211606	ENSG00000244731	C4A
ENSRNOG00000023458	2.90203	2.02806E-05	-1.43967	0.0366355	ENSG00000198354	DCAF12L2
ENSRNOG00000003895	1.32112	0.00622935	-1.43142	0.00290678	ENSG00000090104	RGS1
ENSRNOG00000000640	3.23301	5.37129E-07	-1.4269	0.0325698	ENSG00000122877	EGR2
ENSRNOG00000043451	3.61484	1.54022E-11	-1.39959	0.0207021	ENSG00000118785	SPP1
ENSRNOG00000000443	2.5511	4.095E-06	-1.36873	0.0206596	ENSG00000244731	C4A
ENSRNOG00000012817	1.06043	0.04986	-1.34252	0.0187878	ENSG00000128606	LRRC17
ENSRNOG00000002946	2.63632	1.10814E-06	-1.33802	0.0186154	ENSG00000184557	SOCS3
ENSRNOG00000021241	1.6377	0.00778177	-1.31082	0.0422844	ENSG00000125861	GFRA4
ENSRNOG00000006030	1.68539	0.000721289	-1.28616	0.0135853	ENSG00000106278	PTPRZ1
ENSRNOG00000001167	1.03292	0.030703	-1.2599	0.0111307	ENSG00000160185	UBASH3A
ENSRNOG00000014835	2.1595	0.000108167	-1.25947	0.0308638	ENSG00000115602	IL1RL1
ENSRNOG00000046848	1.78047	0.0008847	-1.25917	0.0256039	ENSG00000163710	PCOLCE2
ENSRNOG00000007092	1.96514	0.0003091	-1.23348	0.0296755	ENSG00000171564	FGB
ENSRNOG00000014320	2.06142	0.000351498	-1.23202	0.0394707	ENSG00000122641	INHBA
ENSRNOG00000001414	2.525	1.73708E-07	-1.19818	0.0206596	ENSG00000106366	SERPINE1
ENSRNOG00000052572	1.08996	0.0211633	-1.1864	0.0173077	ENSG00000155966	AFF2
ENSRNOG00000016483	2.3142	1.207E-05	-1.17395	0.0321424	ENSG00000041515	MYO16
ENSRNOG00000009503	2.14974	0.0001252	-1.16938	0.0344815	ENSG00000024526	DEPDC1
ENSRNOG00000056783	1.53958	0.00241386	-1.16625	0.0287295	ENSG00000110848	CD69
ENSRNOG00000014532	1.26868	0.00145815	-1.15449	0.00368505	ENSG00000129988	LBP
ENSRNOG00000051435	2.16334	2.11136E-05	-1.15108	0.0199954	ENSG00000199497	RNU1-94P
ENSRNOG00000055672	1.73163	2.11136E-05	-1.13458	0.00657579	ENSG00000176153	GPX2
ENSRNOG00000014367	1.84867	0.000691681	-1.1345	0.0491119	ENSG00000106123	EPHB6
ENSRNOG00000003648	1.13911	0.00196944	-1.11696	0.00209221	ENSG00000184697	CLDN6
ENSRNOG00000060703	1.83408	0.000549442	-1.1143	0.0418951	ENSG00000135451	TROAP
ENSRNOG00000017175	1.02613	0.0116078	-1.11057	0.00772908	ENSG00000124610	H1-1
ENSRNOG00000058654	1.89941	0.000170998	-1.10952	0.030465	ENSG00000254726	MEX3A
ENSRNOG00000004500	1.61475	0.000396334	-1.10911	0.0207369	ENSG00000136997	MYC
ENSRNOG00000003348	1.15274	0.00124694	-1.085	0.00207728	ENSG00000108551	RASD1
ENSRNOG00000003745	2.01461	4.3534E-06	-1.03677	0.0256039	ENSG00000162772	ATF3
ENSRNOG00000014350	0.641775	0.0482926	-1.03315	0.000839262	ENSG00000142871	CCN1
ENSRNOG00000040287	2.0241	5.22932E-06	-1.021	0.0308638	ENSG00000138061	CYP1B1
ENSRNOG00000011777	1.57732	0.000538531	-1.01251	0.0323869	ENSG00000076382	SPAG5
ENSRNOG00000049517	0.996109	0.00165902	-0.999845	0.00122184	ENSG00000118503	TNFAIP3
ENSRNOG00000005695	1.51406	0.000208087	-0.993583	0.0209395	ENSG00000111341	MGP
ENSRNOG00000015423	2.19436	4.54518E-07	-0.970635	0.0299682	ENSG00000145386	CCNA2
ENSRNOG00000017156	1.48666	0.000563883	-0.969695	0.0302474	ENSG00000160117	ANKLE1
ENSRNOG00000004626	1.69936	0.000172677	-0.957715	0.046827	ENSG00000157765	SLC34A2
ENSRNOG00000010694	1.2166	0.0025329	-0.952643	0.0247737	ENSG00000146242	TPBG
ENSRNOG00000001367	1.10362	0.00277463	-0.949827	0.0135853	ENSG00000213420	GPC2
ENSRNOG00000046031	1.13403	0.00884849	-0.934364	0.0406028	ENSG00000250264
ENSRNOG00000004928	1.09096	0.0137533	-0.930736	0.0451688	ENSG00000172554	SNTG2
ENSRNOG00000026866	0.720635	0.0459133	-0.922487	0.0140465	ENSG00000185666	SYN3
ENSRNOG00000014424	0.721883	0.0432741	-0.914019	0.0123409	ENSG00000149633	KIAA1755
ENSRNOG00000026490	0.805073	0.0038548	-0.904395	0.000809843	ENSG00000197959	DNM3
ENSRNOG00000016044	1.5288	8.80621E-05	-0.898175	0.0304521	ENSG00000173212	MAB21L3
ENSRNOG00000010941	1.43364	0.000321208	-0.895015	0.0323869	ENSG00000145365	TIFA
ENSRNOG00000001704	1.40887	0.000145753	-0.868701	0.026802	ENSG00000159216	RUNX1
ENSRNOG00000054423	1.12344	0.00727862	-0.864345	0.0478838	ENSG00000133027	PEMT
ENSRNOG00000050869	1.33854	4.3534E-06	-0.863556	0.00290678	ENSG00000221869	CEBPD
ENSRNOG00000003486	1.3821	0.000643312	-0.858027	0.043501	ENSG00000163563	MNDA
ENSRNOG00000043416	1.24456	0.00078725	-0.856361	0.0296429	ENSG00000069399	BCL3
ENSRNOG00000015616	1.39027	0.000163535	-0.855189	0.0269245	ENSG00000169220	RGS14
ENSRNOG00000014124	1.15329	0.000685304	-0.849332	0.0173077	ENSG00000167207	NOD2
ENSRNOG00000017485	1.09845	0.00562853	-0.847426	0.0422844	ENSG00000137101	CD72
ENSRNOG00000023007	1.28322	5.76406E-05	-0.83315	0.0132571	ENSG00000206384	COL6A6
ENSRNOG00000002667	1.92954	7.57402E-07	-0.829136	0.0478838	ENSG00000058085	LAMC2
ENSRNOG00000007865	1.7277	4.3534E-06	-0.82862	0.0368745	ENSG00000154928	EPHB1
ENSRNOG00000019422	1.44921	0.000110722	-0.828378	0.0368745	ENSG00000120738	EGR1
ENSRNOG00000016413	1.10504	0.000429918	-0.800503	0.0154731	ENSG00000140368	PSTPIP1
ENSRNOG00000010960	1.02776	0.00102244	-0.795808	0.0156304	ENSG00000154122	ANKH
ENSRNOG00000024365	1.80766	3.85283E-07	-0.78568	0.0368745	ENSG00000114346	ECT2
ENSRNOG00000022536	0.720151	0.0204545	-0.779571	0.0160932	ENSG00000176927	EFCAB5
ENSRNOG00000053239	0.922061	0.00393567	-0.776315	0.0206596	ENSG00000166250	CLMP
ENSRNOG00000011947	1.17724	0.000493269	-0.767974	0.030656	ENSG00000255833	TIFAB
ENSRNOG00000018915	1.00222	0.00426786	-0.760021	0.039037	ENSG00000164691	TAGAP
ENSRNOG00000013535	0.972961	0.00291922	-0.730847	0.0337986	ENSG00000113361	CDH6
ENSRNOG00000016041	1.13055	0.000168391	-0.726887	0.0211606	ENSG00000178199	ZC3H12D
ENSRNOG00000054860	0.909375	0.005113	-0.720317	0.0345151	ENSG00000172322	CLEC12A
ENSRNOG00000029394	0.770183	0.00214885	-0.719001	0.0045277	ENSG00000184545	DUSP8
ENSRNOG00000014776	1.12372	0.0003289	-0.715291	0.030656	ENSG00000121281	ADCY7
ENSRNOG00000016148	1.70953	2.87612E-07	-0.711323	0.0355625	ENSG00000075218	GTSE1
ENSRNOG00000049766	1.49006	5.49302E-06	-0.701572	0.0432679	ENSG00000080293	SCTR
ENSRNOG00000000455	0.959932	0.00332178	-0.70093	0.0413559	ENSG00000250264
ENSRNOG00000059140	1.17684	0.000270165	-0.692879	0.0428871	ENSG00000136286	MYO1G
ENSRNOG00000003967	0.931346	0.000217337	-0.691303	0.00697016	ENSG00000062716	VMP1
ENSRNOG00000013064	0.787508	0.0137297	-0.666514	0.0478838	ENSG00000157193	LRP8
ENSRNOG00000000853	0.980896	0.000219068	-0.659979	0.0184935	ENSG00000204472	AIF1
ENSRNOG00000023428	1.16448	0.000108167	-0.650554	0.0408794	ENSG00000141506	PIK3R5
ENSRNOG00000031168	0.81918	0.00503003	-0.649156	0.0344815	ENSG00000075884	ARHGAP15
ENSRNOG00000013747	1.25161	4.20691E-05	-0.646335	0.0471254	ENSG00000087266	SH3BP2
ENSRNOG00000032446	0.84785	0.00513641	-0.644311	0.0432679	ENSG00000160957	RECQL4
ENSRNOG00000006940	1.03891	0.000288391	-0.620543	0.0385268	ENSG00000100365	NCF4
ENSRNOG00000011875	0.90694	0.000119749	-0.613759	0.0132571	ENSG00000163581	SLC2A2
ENSRNOG00000020193	0.738923	0.0071343	-0.612591	0.0338586	ENSG00000124813	RUNX2
ENSRNOG00000036942	0.782781	0.00442441	-0.605798	0.0362682	ENSG00000049249	TNFRSF9
ENSRNOG00000009779	0.865859	5.27079E-05	-0.603676	0.00581086	ENSG00000170421	KRT8
ENSRNOG00000021103	0.404179	0.0165469	-0.600681	0.000178968	ENSG00000110076	NRXN2
ENSRNOG00000000567	0.711469	0.00608831	-0.596848	0.0293691	ENSG00000107731	UNC5B
ENSRNOG00000020701	1.14898	5.36718E-05	-0.591072	0.0492739	ENSG00000012048	BRCA1
ENSRNOG00000028841	0.448923	0.0371798	-0.586159	0.00697016	ENSG00000125148	MT2A
ENSRNOG00000001030	0.817407	0.000745902	-0.582135	0.0235416	ENSG00000102804	TSC22D1
ENSRNOG00000022565	1.11237	6.80357E-05	-0.581831	0.0492237	ENSG00000175489	LRRC25
ENSRNOG00000001107	0.396539	0.0294517	-0.574438	0.00122184	ENSG00000242802	AP5Z1
ENSRNOG00000058388	0.403201	0.0121236	-0.561944	0.000222209	ENSG00000128016	ZFP36
ENSRNOG00000006932	1.19333	3.10657E-06	-0.5599	0.0413495	ENSG00000134516	DOCK2
ENSRNOG00000016846	0.883837	9.41303E-05	-0.551641	0.0211182	ENSG00000171608	PIK3CD
ENSRNOG00000004972	0.901768	0.000248894	-0.543096	0.0362682	ENSG00000183696	UPP1
ENSRNOG00000010897	0.677807	0.00429751	-0.534421	0.0323869	ENSG00000119408	NEK6
ENSRNOG00000017605	0.585108	0.00497275	-0.531396	0.0156304	ENSG00000112699	GMDS
ENSRNOG00000017197	0.673398	0.00164704	-0.529856	0.0190367	ENSG00000100311	PDGFB
ENSRNOG00000000528	0.93301	2.43171E-05	-0.529638	0.0243122	ENSG00000146192	FGD2
ENSRNOG00000004226	0.729474	0.00207178	-0.524312	0.0362682	ENSG00000090376	IRAK3
ENSRNOG00000013987	0.850952	9.58035E-05	-0.518674	0.0253481	ENSG00000064932	SBNO2
ENSRNOG00000057078	0.597357	0.0102922	-0.514986	0.0353891	ENSG00000168209	DDIT4
ENSRNOG00000021170	0.936941	6.36446E-06	-0.51455	0.0201731	ENSG00000023902	PLEKHO1
ENSRNOG00000039858	0.868617	0.000198468	-0.514325	0.0368745	ENSG00000161091	MFSD12
ENSRNOG00000012422	0.560961	0.00527087	-0.509802	0.015981	ENSG00000154310	TNIK
ENSRNOG00000006681	0.414683	0.0495761	-0.504344	0.0207021	ENSG00000121039	RDH10
ENSRNOG00000015036	0.498303	0.026066	-0.498651	0.0323869	ENSG00000118523	CCN2
ENSRNOG00000018899	0.487034	0.00621489	-0.497912	0.00554516	ENSG00000106804	C5
ENSRNOG00000011683	0.815609	0.000165222	-0.494897	0.030465	ENSG00000182511	FES
ENSRNOG00000033235	1.06514	2.80121E-06	-0.49101	0.0433338	ENSG00000104856	RELB
ENSRNOG00000004968	0.508711	0.0238255	-0.490421	0.03694	ENSG00000146918	NCAPG2
ENSRNOG00000019931	0.408559	0.0226227	-0.488498	0.00697016	ENSG00000143674	MAP3K21
ENSRNOG00000020150	0.485688	0.0226509	-0.481109	0.0323869	ENSG00000137496	IL18BP
ENSRNOG00000061845	0.62102	0.00196944	-0.479611	0.0236809	ENSG00000077063	CTTNBP2
ENSRNOG00000025151	0.574331	0.00897023	-0.472744	0.0421135	ENSG00000143195	ILDR2
ENSRNOG00000013231	0.802463	3.04336E-05	-0.446477	0.0297975	ENSG00000169403	PTAFR
ENSRNOG00000026293	0.731166	0.000172677	-0.443162	0.0316843	ENSG00000177606	JUN
ENSRNOG00000004430	0.551513	0.00364775	-0.441283	0.0281085	ENSG00000141577	CEP131
ENSRNOG00000021403	0.400952	0.00299438	-0.437459	0.000839262	ENSG00000143878	RHOB
ENSRNOG00000033152	0.557774	0.00593304	-0.427157	0.0466603	ENSG00000231500	RPS18
ENSRNOG00000031930	0.559845	0.00145105	-0.425622	0.0214312	ENSG00000110934	BIN2
ENSRNOG00000031406	0.464468	0.00755597	-0.416171	0.0232142	ENSG00000163755	HPS3
ENSRNOG00000036667	0.360415	0.0194572	-0.415266	0.00772908	ENSG00000169660	HEXD
ENSRNOG00000005371	0.541381	0.00229112	-0.414303	0.0281085	ENSG00000119771	KLHL29
ENSRNOG00000019477	0.417909	0.0269213	-0.413414	0.0368745	ENSG00000141497	ZMYND15
ENSRNOG00000029049	0.351411	0.0244126	-0.409861	0.0111307	ENSG00000175048	ZDHHC14
ENSRNOG00000047005	0.794906	8.04471E-06	-0.406726	0.0334815	ENSG00000164626	KCNK5
ENSRNOG00000005387	0.555033	0.00182225	-0.405877	0.0308638	ENSG00000102317	RBM3
ENSRNOG00000012160	0.684945	1.31777E-05	-0.405507	0.0156304	ENSG00000165025	SYK
ENSRNOG00000016756	0.496116	0.00841687	-0.394108	0.0485739	ENSG00000160013	PTGIR
ENSRNOG00000058662	0.408555	0.0191559	-0.379921	0.0382141	ENSG00000074855	ANO8
ENSRNOG00000010517	0.467358	0.00934253	-0.374336	0.0493313	ENSG00000122591	FAM126A
ENSRNOG00000017191	0.470184	0.00668691	-0.370588	0.0432679	ENSG00000132256	TRIM5
ENSRNOG00000021270	0.376699	0.0115746	-0.366867	0.0201731	ENSG00000089195	TRMT6
ENSRNOG00000028872	0.428642	0.00490317	-0.363627	0.0235416	ENSG00000039560	RAI14
ENSRNOG00000005391	0.437539	0.00397826	-0.361644	0.0236809	ENSG00000046889	PREX2
ENSRNOG00000026985	0.425683	0.0119435	-0.353625	0.0478838	ENSG00000019144	PHLDB1
ENSRNOG00000016187	0.332074	0.0493491	-0.348628	0.0481134	ENSG00000164953	TMEM67
ENSRNOG00000004373	0.485353	0.00193326	-0.346933	0.0365317	ENSG00000123136	DDX39A
ENSRNOG00000001091	0.48762	0.000206637	-0.342177	0.0132571	ENSG00000130787	HIP1R
ENSRNOG00000017731	0.387445	0.00590935	-0.334832	0.0247737	ENSG00000026652	AGPAT4
ENSRNOG00000028350	0.306042	0.0419164	-0.333319	0.0334815	ENSG00000157399	ARSL
ENSRNOG00000017991	0.474021	0.00148845	-0.33289	0.0352193	ENSG00000156345	CDK20
ENSRNOG00000019859	0.432585	0.000353497	-0.328646	0.00847986	ENSG00000103066	PLA2G15
ENSRNOG00000021176	0.247799	0.0295377	-0.328214	0.00355161	ENSG00000014914	MTMR11
ENSRNOG00000003300	0.545873	0.000229719	-0.323706	0.0393204	ENSG00000159388	BTG2
ENSRNOG00000018052	0.384952	0.00926615	-0.323399	0.0382141	ENSG00000153721	CNKSR3
ENSRNOG00000013867	0.257622	0.0219542	-0.317891	0.00439469	ENSG00000113578	FGF1
ENSRNOG00000022015	0.281466	0.0141889	-0.314575	0.00697016	ENSG00000119397	CNTRL
ENSRNOG00000010574	0.396408	0.00348431	-0.311143	0.030465	ENSG00000196396	PTPN1
ENSRNOG00000007062	0.347528	0.0179565	-0.307939	0.0473221	ENSG00000100599	RIN3
ENSRNOG00000020876	0.402438	0.00304363	-0.302926	0.0352697	ENSG00000087088	BAX
ENSRNOG00000001797	0.389529	0.00338009	-0.301509	0.0318768	ENSG00000114491	UMPS
ENSRNOG00000050735	0.387756	0.00654864	-0.301507	0.0459733	ENSG00000002586	CD99
ENSRNOG00000005298	0.385977	0.00480446	-0.293115	0.0432679	ENSG00000163795	ZNF513
ENSRNOG00000018453	0.468851	0.000649628	-0.291354	0.0473221	ENSG00000111641	NOP2
ENSRNOG00000019073	0.326782	0.00902616	-0.287354	0.0302474	ENSG00000104365	IKBKB
ENSRNOG00000056768	0.388375	0.00311274	-0.285199	0.0408794	ENSG00000242802	AP5Z1
ENSRNOG00000001138	0.258668	0.045708	-0.276525	0.0426058	ENSG00000135090	TAOK3
ENSRNOG00000021392	0.296304	0.00955419	-0.275387	0.0227399	ENSG00000188976	NOC2L
ENSRNOG00000055917	0.512961	3.71328E-05	-0.267054	0.0441739	ENSG00000204713	TRIM27
ENSRNOG00000006069	0.314992	0.00843823	-0.26401	0.0365485	ENSG00000172071	EIF2AK3
ENSRNOG00000001190	0.263605	0.0214976	-0.259659	0.030656	ENSG00000139436	GIT2
ENSRNOG00000003948	0.300478	0.014011	-0.258836	0.0450826	ENSG00000131899	LLGL1
ENSRNOG00000007080	0.314716	0.0105696	-0.254948	0.0493779	ENSG00000136883	KIF12
ENSRNOG00000011387	0.220095	0.0278051	-0.253776	0.0149341	ENSG00000187605	TET3
ENSRNOG00000000931	0.272889	0.021622	-0.252933	0.0432439	ENSG00000061936	SFSWAP
ENSRNOG00000006559	0.288233	0.0117139	-0.245012	0.0428871	ENSG00000105127	AKAP8
ENSRNOG00000049900	0.24415	0.0391026	-0.243691	0.0485739	ENSG00000168264	IRF2BP2
ENSRNOG00000053203	0.291682	0.00284372	-0.240164	0.0200591	ENSG00000243156	MICAL3
ENSRNOG00000017508	0.285061	0.0101522	-0.236747	0.0439403	ENSG00000133247	KMT5C
ENSRNOG00000026649	0.236519	0.0290688	-0.234468	0.0386537	ENSG00000119772	DNMT3A
ENSRNOG00000010872	0.239327	0.0349859	-0.233674	0.0486174	ENSG00000166165	CKB
ENSRNOG00000026239	0.282379	0.00294948	-0.231195	0.0211606	ENSG00000032219	ARID4A
ENSRNOG00000020373	0.242293	0.0271624	-0.227753	0.0491119	ENSG00000132676	DAP3
ENSRNOG00000023360	0.297256	0.00571672	-0.227067	0.0460374	ENSG00000089280	FUS
ENSRNOG00000038140	0.338843	0.000301976	-0.222657	0.0256039	ENSG00000109685	NSD2
ENSRNOG00000024482	0.229126	0.0186406	-0.214512	0.0353891	ENSG00000182095	TNRC18
ENSRNOG00000057284	0.240541	0.00447366	-0.214335	0.0160932	ENSG00000125817	CENPB
ENSRNOG00000018333	0.228682	0.0191094	-0.212901	0.0384243	ENSG00000004534	RBM6
ENSRNOG00000055340	0.205503	0.0250089	-0.210976	0.0290707	ENSG00000157933	SKI
ENSRNOG00000018767	0.233869	0.00955419	-0.192779	0.0468455	ENSG00000134453	RBM17
ENSRNOG00000056946	0.222945	0.00498886	-0.171769	0.0413495	ENSG00000126461	SCAF1
ENSRNOG00000019968	0.193286	0.00820664	-0.153212	0.0481532	ENSG00000171206	TRIM8
